# Modelling the urban acoustic environment using land use-based gradient boosting

**DOI:** 10.1101/2025.07.22.25331920

**Authors:** Timo Haselhoff, Susanne Moebus, Mikel Jedrusiak, Bryce T. Lawrence, Frank Weichert

## Abstract

**Background:** Long-standing research on the relationship between the urban acoustic environment (AE) and human health demonstrates the harmful effects of environmental noise. Meanwhile, an increasing number of smaller studies report health benefits for additional acoustic properties. However, studies on health-promoting AEs remain limited, largely due to the lack of methods for estimating high-resolution acoustic properties beyond conventional noise metrics.

**Objective:** We investigate to what extent models based on land-use types (LUT) can predict properties of the urban AE, focusing on four acoustic indices (Articulation Index, Bioacoustic index, Link Density and Sharpness). Additionally, we predict the LAeq, which enables us to compare the performance between our model, the strategic noise map of Bochum (SNM) and results from the literature.

**Methods:** We use a dataset of 2,746 acoustic measurements from 785 locations in Bochum and 22 locations in Essen (n=90) to train and evaluate gradient boosting models. For model development, data is split into training/validation-(668 locations in Bochum) and test-sets (117 locations in Bochum and all locations in Essen). The models predict acoustic indices based on the area of 77 LUTs within 50 and 300 m buffers around each location.

**Results:** Based on the root mean square error (RMSE), predictions for Link Density deviate on average by 0.17 and 0.21 from test-sets in Bochum and Essen. For the LAeq, the RMSE is 4.8 dB(A) and 4.4 dB(A), respectively. The R^2^ for the Link Density is between 0.27 and 0.3, and for the LAeq between 0.52 and 0.46. The SNM performs worse in predicting the LAeq (RMSE=7.8; R^2^=-0.31). Performances for other indices are mixed.

**Significance:** LUT-based models demonstrate their potential for predicting Link Density and LAeq, achieving moderate to strong performance across two independent test datasets. This provides a scalable approach for investigating potentially health-relevant properties of the urban AE at high spatial resolution.
