## Appendix for "Modelling the urban acoustic environment using land use-based gradient boosting"

### Sheet: 50 m
Own translation for land use types in english (for 50 m buffer)
Agricultural land
Highways
Building land for sports and recreation (buildings for sports and leisure facilities)
Residential area (up to 3 floors)
Residential area (up to 5 floors)
Residential area (above 5 floors)
Accompanying greenery along roads
Pedestrian zones
Commercial buildings
Municipal use areas (churches and community buildings, monasteries) (churches and community buildings, monasteries)
Community use areas (public administration, penal system)
Commercial areas (operational open spaces / possible reserve areas)
Commercial areas (facilities)
Commercial areas (storage)
Commercial areas (parking lots)
Green space near house
Small gardens (grazing land)
Small gardens / open spaces in the area close to the house of the criteria 10,20,30,40,91
Agricultural yard and building areas (buildings and facilities)
Deciduous forest
Mixed use
Parking lots
Other unused areas/ e.g. overgrown areas
Play and sports facilities (playgrounds and football pitches)
Main streets
Water areas (fish farms)
Meadows and pastures
Residential streets

### Sheet: 300 m
Own translation for land use types in english (for 300 m buffer)
Sewage disposal (clearing ponds and basins)
Sewage disposal (other areas, e.g. open spaces)
Agricultural land
Highways
Construction sites for sport and recreation (multi-purpose and event halls)
Groups of trees and rows of trees
Residential area (up to 3 floors)
Residential area (up to 5 floors)
Residential area (above 5 floors)
Greenery along roads
Brownfield sites, former commercial/industrial sites with and without buildings, conversion sites, vacant sites
Energy supply (buildings and installations)
Commercial horticulture (buildings, facilities e.g. greenhouses)
Commercial horticulture (other areas)
Cemetery (extension areas)
Pedestrian zones
Garage yards in the area of criteria 10-40
Wooded areas
Community facilities (Kindergarten, after-school care, youth home and retirement home)
Community facilities (churches and community buildings, monasteries)
Community facilities (cultural venues, museums, theaters)
Community facilities (public and private educational institutions, libraries)
Community facilities (public administration, penal system)
Community facilities (police, fire department, rescue stations, bunker facilities)
Commercial areas (operational open spaces / possible reserve areas)
Commercial areas (facilities)
Commercial areas (storage)
Commercial areas (parking lots)
Green space near house
Industrial areas (operational open spaces / possible reserve areas)
Small gardens (grazing land)
Small gardens / open spaces in the area close to the house of the criteria 10,20,30,40,91
Agricultural yard and building areas (buildings and facilities)
Deciduous forest
Mixed use
Public squares
Car parks
Parking lot areas
Other unused areas/ e.g. overgrown areas
Other paths / roads
Play and sports facilities (dog training areas)
Play and sports facilities (playgrounds and football pitches)
Play and sports facilities (tennis courts)
Municipal building yard / vehicle fleet, municipal utilities, highway maintenance depot, TueV
Disused railroad areas (tracks, buildings, shunting areas, but also cleared rail areas)
Main streets
Water areas (watercourses)
Meadows and pastures
Residential streets
